# Performance Optimization of an R Shiny-based Digital Health Dashboard for Monitoring Small and Sick Newborn Care in Low-resource Hospital Settings

**DOI:** 10.64898/2026.03.08.26347893

**Authors:** Julius Thomas, Georgia Jenkins, Junwei Chen, Morris Ogero, Lucas Malla, Lisa R Hirschhorn, Rebecca Richards-Kortum, Z. Maria Oden, Christine Bohne, John Wainaina

**Affiliations:** Rice360 Institute for Global Health Technologies, Rice University, Texas, USA; London School of Hygiene and Tropical Medicine, London, United Kingdom; Department of Medical Social Science, Feinberg School of Medicine, Northwestern University, Chicago, USA

**Keywords:** R Shiny, dashboard, neonatal, optimization, low-resource settings, hospitals, data

## Abstract

**Background:** Digital health dashboards can enhance health system performance by transforming routinely collected data into actionable insights for decision-making. In low-resource settings, however, their effectiveness depends not only on the relevance of indicators but also on system reliability within constrained digital infrastructure. Neonatal mortality remains a major global health challenge, with the highest burden in low- and middle-income countries, where many deaths are preventable through timely, evidence-based interventions. Continuous monitoring of care processes and outcomes is therefore essential. To support this need, we developed the NEST360 Implementation Tracker (NEST-IT) using R Shiny to support quality improvement across more than 100 hospitals in sub-Saharan Africa. As the platform scaled to over half a million records and increasing concurrent users, performance constraints emerged, particularly in hospitals with limited computing resources, threatening timely access to critical information.

**Objective:** This study aimed to describe optimization strategies applied to the NEST-IT dashboard and evaluate their impact before and after implementation.

**Methods:** A structured optimization process was implemented following established R Shiny performance principles. Dashboard profiling was first conducted to identify key bottlenecks, after which targeted improvements were applied to improve efficiency and responsiveness. A quasi-experimental pre–post evaluation (December 2023–August 2024) assessed performance using three indicators: server processing time, visualization rendering time (VRT), and Time to First Byte (TTFB). Metrics were measured repeatedly during one-month baseline and post-optimization periods and summarized using mean values.

**Results:** Four primary bottlenecks were identified: delayed server responses, slow visualization rendering, inefficient data handling, and inconsistent device performance. Following optimization, interactive plot load time decreased from 10.1 to 2.7 ± 0.6 seconds (73.3% improvement). Visualization rendering improved from 3.61 to 1.62 seconds, while server processing time fell from 2.3 ± 0.7 to 0.8 ± 0.3 seconds. TTFB improved from 1.9 ± 0.4 to 0.6 ± 0.2 seconds, and system uptime increased from 92.5% to 99.2%.

**Conclusion:** Performance optimization substantially improved dashboard responsiveness, enabling timely access to critical neonatal information in resource-constrained hospital settings. The findings provide practical, evidence-based framework for improving the performance of R Shiny dashboards and demonstrate scalable strategies for delivering reliable digital decision-support tools in low-resource health systems.
