## Supplementary material for "Performance Optimization of an R Shiny-based Digital Health Dashboard for Monitoring Small and Sick Newborn Care in Low-resource Hospital Settings": Data S1

### Sheet: All_Plots_Rendering_Time
				Average Visualization Rendering Time (Sec)
	Sections	Sub-section	Sub-category	Program Level		Multi-Country Level		Country Level		Facility Level
	Sections	Sub-section	Sub-category	Program_Pre	Program_Post	Multi_Pre	Multi_Post	Country_Pre	Country_Post	Facility_Pre	Facility_Post	Mean
	Overview	Cumulative		0.93	0.43	0.98	0.41	0.92	0.55	0.75	0.39	0.71
		Monthly		1.98	0.54	2.1	1.29	9.82	0.83	1.54	0.99	2.58571
	Admissions & Mortality	All Babies		1.07	0.92	1.79	1.32	3.37	2.12	0.99	0.94	1.65429
		Birthweight		3.61	0.78	4.81	2.17	3.48	0.79	3.44	0.71	2.72571
		Diagnoses		1.43	0.79	1.8	1.35	6.47	1.75	1.26	0.81	2.12143
	Clinical Coverage	2025 Coverage Goal		2.94	2.1	3	1.88	15.8	3.09	2.05	1.26	4.40857
		Control Charts		6.23	1.65	18.14	3.28	9.05	2.11			6.74333
		QI Run Charts						6.06	1.63	2.9	2.06	3.53
		Compare with Country								6.45	3.26	6.45
	Devices & Supplies	Device Functionality	By Category	1.59	1.48	3.03	1.94	2.9	0.89	2.25	1.78	2.01143
			By Country	1.64	1.26	3.41	2.12					2.1075
		Consumables Stockout				1.93	1.62	1.92	1.47	1.49	1.12	1.686
		Consumables	By Country	1.92	1.73							1.825
			By Category	1.53	1.5							1.515
		PPM		1.25	1.07	2.31	1.7	2.14	1.63	1.89	1.59	1.71286
		Continuously Used Devices	CPAP	1.33	1.33	2.3	1.9	14.45	3.81	2.5	2.25	3.94571
			Phototherapy	1.33	1.33	2.34	1.59	13.1	3.84	2.6	2.25	3.73286
		Intermittently Used Devices	Glucometer	1.52	1.37	2.11	1.78	7.88	2.56	1.53	1.23	2.67857
			Pulse Oximeter	1.52	1.37	2	1.77	8.91	2.56	1.61	1.23	2.82
	Infrastructure	Bed Occupancy		1.62	0.88	1.61	0.78	8.05	2.84	1.99	1.61	2.53857
		Electrical Power		1.45	1.25	2.03	1.49	5.81	2.82	1.67	1.45	2.36
	Human Resources	Day		1.51	1.15	1.8	1.44	11.72	3.55	1.73	1.4	3.27143
		Night		1.52	1.15	2.48	2.07	13.79	3.57	1.75	1.4	3.76143
	Data Quality	Data Entry Delays		1.19	0.89	1.31	0.99	1.84	1.48	1.19	1.15	1.27
	Usage Stats	Program Group Tracker		2.32	1.27							1.795
		Facility Group Tracker		2.61	1.51							2.06
		User Specific Tracker		1.92	1.15							1.535
	Average Waiting Time			1.915		3.064		7.374		2.079		3.608
	Average Waiting Time				1.20417		1.6445		2.1945		1.444	1.62179

### Sheet: Complex_Plots_Rendering_Time
Complex plots: Pre	Complex plots: Post
18.14	3.28
14.45	3.81
13.1	3.84
7.88	2.56
8.91	2.56
8.05	2.84
5.81	2.82
11.72	3.55
13.79	3.57
9.82	0.83
6.23	1.65
6.45	3.26
6.47	1.75
15.8	3.09
9.05	2.11
6.06	1.63
