## Supplementary material for "Performance Optimization of an R Shiny-based Digital Health Dashboard for Monitoring Small and Sick Newborn Care in Low-resource Hospital Settings": Data S2

### Sheet: Performance_Metrics
	Baseline Metrics
Metric	1st	2nd	3rd	4th	5th	Mean
Visualization Load Time (s)	3.8	3.5	3.7	3.6	3.5	3.62
Server Processing Time (s)	2.4	2.2	2.3	2.5	2.1	2.3
Time to First Byte(TTFB) (s)	1.8	2	1.9	1.7	2.1	1.9
	Post Metrics
Metric	1st	2nd	3rd	4th	5th	Mean
Visualization Load Time (s)	1.5	1.6	1.7	1.6	1.7	1.62
Server Processing Time (s)	0.8	0.7	0.9	0.8	0.8	0.8
Time to First Byte(TTFB) (s)	0.6	0.7	0.6	0.6	0.6	0.62
