## Supplementary material for "Performance Optimization of an R Shiny-based Digital Health Dashboard for Monitoring Small and Sick Newborn Care in Low-resource Hospital Settings": Data S3

### Sheet: NEST-IT Optimization
	Dashboard Optimization Performance
	Optimization Strategy	Mean Baseline Time (s)	Mean Time After Optimization	Time improvement (%)
	Efficient data handling	9.1	5.4	40.6593
	Lazy Loading	11	5.4	50.9091
	Reactive Programming	8.2	0.48	94.1463
	Caching Mechanisms	6	2.82	53
	Asynchronous processing	4	2.2	45
	JavaScript Interface Adaptability	3.1	2.1	32.2581
	Vectorized Programming enhancements	15.3	7.95	48.0392
